# Effectiveness of Gastric Cancer Endoscopic Screening in Intermediate-Risk Countries – a Systematic Review and Meta-Analysis

**DOI:** 10.1101/2025.04.06.25325320

**Authors:** B. Mourato, N. Pratas, A Branco, R. Chança, I. Fronteira, R. Dinis, M. Areia

**Affiliations:** NOVA National School of Public Health, Public Health Research Centre, Comprehensive Health Research Center, CHRC, LA-REAL, CCAL, NOVA University Lisbon, Lisbon, Portugal, Lisbon, Portugal; Unidade Local de Saúde do Alto Alentejo, Hospital Doutor José Maria Grande, Portalegre, Portugal; Unidade Local de Saúde do Alto Alentejo; Divisão de Avaliação de Tecnologias em Saúde, Instituto Nacional de Câncer; NOVA National School of Public Health, Public Health Research Centre, Comprehensive Health Research Center, CHRC, LA-REAL, CCAL, NOVA University Lisbon, Lisbon, Portugal, Lisbon; Unidade Local de Saúde do Alentejo Central, Hospital do Espírito Santo de Évora, Évora, Portugal; Comprehensive Health Research Center, CHRC, Lisbon, Portugal; Instituto Português de Oncologia de Coimbra, RISE@CI-IPO (Health Research Network), Portuguese Oncology Institute of Porto (IPO Porto)

**Author notes:** Corresponding author: Beatriz Mourato Affiliation: NOVA National School of Public Health, Public Health Research Centre, Comprehensive Health Research Center, CHRC, LA-REAL, CCAL, NOVA University Lisbon, Lisbon, Portugal, Lisbon, Portugal; Unidade Local de Saúde do Alto Alentejo, Hospital Doutor José Maria Grande, Portalegre, Portugal; Address: Hospital Doutor José Maria Grande, Avenida de Santo António, 7300- 853, Portalegre; Portugal, Contacts. Contacts:; Address: Hospital Doutor José Maria Grande, Avenida de Santo António, 7300-853, Portalegre Contributions: conceptualization, designing, investigation, formal analysis and writing the manuscript (B. Mourato). Contacts:; Address: Hospital Doutor José Maria Grande, Avenida de Santo António, 7300- 853, Portalegre; Contributions: provided assistance with protocol design, investigation, and writing (N. Pratas). Contacts:; Address: Hospital Doutor José Maria Grande, Avenida de Santo António, 7300- 853, Portalegre; Contributions: for investigation, and reviewing the writing of the manuscript;4 (A Branco). Contacts; Address: Contributions: designing the search expression in the various databases (R. Chança). Contacts:; Address: Avenida Padre Cruz, 1600-560 Lisboa; Contributions: protocol design, systematic review process supervision, and manuscript review (I. Fronteira). Contacts:; Address: Largo do Sr. Da Probreza, 7000-811 Évora; Contributions: revision of the manuscript. Contacts:; Address: Avenida Bissaya Barreto 98, 3000-075 Coimbra. Contributions: protocol design, systematic review process supervision, and manuscript review.

**Keywords:** Stomach Neoplasm, Early Detection of Cancer, Mass Screening Endoscopy, Risk Factors, diagnosis, survival, meta-analysis, Gastrointestinal Neoplasms, Public Health

## Abstract

**Background:** Gastric cancer remains a major cause of cancer mortality worldwide, including in intermediate-risk countries. While endoscopic screening has proven effective in high-risk populations, its impact and economic value in intermediate-risk settings remain uncertain.

**Objective:** This systematic review and meta-analysis aimed to evaluate the effectiveness and cost-effectiveness of endoscopic screening for gastric cancer in these countries.

**Design:** A systematic review and meta-analysis was conducted following a comprehensive search in Medline, Scopus, Embase, and Web of Science, covering studies published up to 30 September 2024. A random-effects meta-analysis was performed for effectiveness studies, and economic evaluations were synthesised narratively. The study **registration** number at PROSPERO is CRD42024502174.

**Results:** Thirty-two studies met inclusion criteria—24 on screening effectiveness and eight on cost-effectiveness. Across the 24 effectiveness studies, 404,159 individuals underwent upper endoscopic screening, which significantly increased detection of precancerous lesions (pooled effect size: 28%, p < 0.001) and early-stage gastric cancer among neoplasms (73.6%, p < 0.001). Screening was also associated with a 26.1% reduction in gastric cancer mortality and improved five-year survival (63.7% to 85.0%). Economic analyses suggested endoscopic screening is cost-effective in intermediate-risk settings, particularly when combined with colorectal cancer screening.

**Conclusions:** Endoscopic screening improves early detection and survival in intermediate-risk countries. Cost-effectiveness studies support its feasibility, especially when integrated with colorectal cancer screening or risk-stratified strategies.

**KEY MESSAGES:** *What is already known on this topic:* Endoscopic screening reduces gastric cancer mortality in high-risk countries. Evidence in intermediate-risk settings remains limited.

*What this study adds:* This review shows that endoscopic screening improves early detection and gastric cancer prognosis in intermediate-risk countries and is cost-effective in several models.

*How this study might affect research, practice or policy:* Findings support implementing screening where cost-effectiveness is demonstrated, aligning with ESGE MAPS III recommendations.
