## Supplementary material 5 for "Effectiveness of Gastric Cancer Endoscopic Screening in Intermediate-Risk Countries – a Systematic Review and Meta-Analysis"

### Sheet: Folha1
key	Type	Year	Authors	Title	Journal	issn	doi
Rayyan	EFFECT	2022	Wang, X.-Y. et al	A cluster randomized controlled trial to evaluate the efficacy of esophageal and gastric cancer screening in mortality reduction in a non-high-incidence area: methodology and initial results	Ann. Transl. Med.	["2305-5847", "2305-5839"]	10.21037/atm-22-4052
Rayyan	EFFECT	1994	You, W. et al	An epidemiological evidence of multistage process of stomach cancer	Chinese Journal of Cancer Research		10.1007/BF02997245
Rayyan	EFFECT	2024	Qiu L. et al	Analysis of the detection rate and clinical characteristics of early gastric cancer by painless gastroscopy and ordinary gastroscopy.	Medicine	1536-5964 (Electronic)	10.1097/MD.0000000000038120
Rayyan	EFFECT	2024	Liu, Y. and Gu K.	Association between anesthesia assistance and precancerous lesions and early cancer detection during diagnostic esophagogastroduodenoscopy: a propensity score-matched retrospective study.	Frontiers in medicine	2296-858X (Print)	10.3389/fmed.2024.1389809
Rayyan	EFFECT	2022	Li,W.Q. et al	Beneficial effects of endoscopic screening on gastric cancer and optimal screening interval: a population-based study.	Endoscopy	1438-8812 (Electronic)	10.1055/a-1728-5673
Rayyan	COST-EFFECT	2022	Qin, S. et al	Benefit-to-harm ratio and cost-effectiveness of government-recommended gastric cancer screening in China: A modeling study	Frontiers in Public Health		10.3389/fpubh.2022.955120
Rayyan	EFFECT	2022	Li, L. et al	Clinical applicability of a new scoring system for population-based screening and risk factors of gastric cancer in the Wannan region.	BMC gastroenterology	1471-230X (Electronic)	10.1186/s12876-022-02384-w
Rayyan	COST-EFFECT	2022	Qin, S. et al	Clinical Benefit and Cost Effectiveness of Risk-Stratified Gastric Cancer Screening Strategies in China: A Modeling Study	PharmacoEconomics		10.1007/s40273-022-01160-8
Rayyan	COST-EFFECT	2024	Libanio, D. et al	Combined gastric and colorectal cancer endoscopic screening may be cost-effective in Europe with the implementation of artificial intelligence: an economic evaluation	EUROPEAN JOURNAL OF GASTROENTEROLOGY & HEPATOLOGY	["0954-691X", "1473-5687 J9 - EUR J GASTROEN HEPAT JI - Eur. J. Gastroenterol. Hepatol."]	10.1097/MEG.0000000000002680 WE - Science Citation Index Expanded (SCI-EXPANDED)
Rayyan	EFFECT	2020	Ji, L. et al	Community-based pilot study of a screening program for gastric cancer in a Chinese population	Cancer Prevention Research		10.1158/1940-6207.CAPR-19-0372
Rayyan	EFFECT	2020	Xiao, H.F. et al	Community-Based Upper Gastrointestinal Cancer Screening in a Randomized Controlled Trial: Baseline Results in a Non-high-incidence Area.	Cancer prevention research (Philadelphia, Pa.)	1940-6215 (Electronic)	10.1158/1940-6207.CAPR-19-0422
Rayyan	EFFECT	2019	Guo, L. et al	Determinants of participation and detection rate of upper gastrointestinal cancer from population-based screening program in China.	Cancer medicine	2045-7634 (Electronic)	10.1002/cam4.2578
Rayyan	EFFECT	2020	Xiao, H.F. et al	Development and external validation of a nomogram to predict the risk of Upper gastrointestinal precancerous lesions in a non-high-incidence area	CANCER MEDICINE	2045-7634 J9 - CANCER MED-US JI - Cancer Med.	10.1002/cam4.3462
Rayyan	EFFECT	2019	Cai, Q. et al	Development and validation of a prediction rule for estimating gastric cancer risk in the Chinese high-risk population: a nationwide multicentre study.	Gut	1468-3288 (Electronic)	10.1136/gutjnl-2018-317556
Rayyan	EFFECT	2021	Ge, X. et al	Diagnostic value of macrophage inhibitory cytokine 1 as a novel prognostic biomarkers for early gastric cancer screening.	Journal of clinical laboratory analysis	1098-2825 (Electronic)	10.1002/jcla.23568
Rayyan	EFFECT	2021	Tong, Y. et al	Diagnostic Value of Serum Pepsinogen Levels for Screening Gastric Cancer and Atrophic Gastritis in Asymptomatic Individuals: A Cross-Sectional Study.	Frontiers in oncology	2234-943X (Print)	10.3389/fonc.2021.652574
Rayyan	COST-EFFECT	2022	Li, F. et al	Economic Burden Conferred by Population-Level Cancer Screening on Resource-Limited Communities: Lessons From the ESECC Trial	Front. Oncol.	2234-943X	10.3389/fonc.2022.849368
Rayyan	EFFECT	2016	Chen, Q. et al	Effectiveness of endoscopic gastric cancer screening in a rural area of Linzhou, China: results from a case-control study.	Cancer medicine	2045-7634 (Electronic)	10.1002/cam4.812
Rayyan	EFFECT	2021	Chen, R. et al	Effectiveness of one-time endoscopic screening programme in prevention of upper gastrointestinal cancer in China: a multicentre population-based cohort study.	Gut	1468-3288 (Electronic)	10.1136/gutjnl-2019-320200
Rayyan	EFFECT	2016	MacHaca Quea, N.R. et al	Effectiveness of systematic alphanumeric coded endoscopy for diagnosis of gastric intraepithelial neoplasia in a low socioeconomic population	Endosc. Int. Open	2196-9736	10.1055/s-0042-115408
Rayyan	EFFECT	2010	Emura, F. et al	Effectiveness of systematic chromoendoscopy for diagnosis of early cancer and gastric premalignant lesions. Results of two consecutive screening campaigns in Colombia (2006-2007)	Revista Colombiana de Gastroenterologia
Rayyan	COST-EFFECT	2013	Zhou, H.J. et al	Empirical evidence of the continuing improvement in cost efficiency of an endoscopic surveillance programme for gastric cancer in Singapore from 2004 to 2010	BMC HEALTH SERVICES RESEARCH	1472-6963 J9 - BMC HEALTH SERV RES JI - BMC Health Serv. Res.	10.1186/1472-6963-13-139 WE - Science Citation Index Expanded (SCI-EXPANDED) WE - Social Science Citation Index (SSCI)
Rayyan	EFFECT	2012	Mansour-Ghanaei, F. et al	Endoscopic Findings in a Mass Screening Program for Gastric Cancer in a High Risk Region - Guilan Province of Iran	ASIAN PACIFIC JOURNAL OF CANCER PREVENTION	1513-7368 J9 - ASIAN PAC J CANCER P JI - Asian Pac. J. Cancer Prev.	10.7314/APJCP.2012.13.4.1407 WE - Science Citation Index Expanded (SCI-EXPANDED)
Rayyan	COST-EFFECT	2018	Areia, M. et al	Endoscopic screening for gastric cancer: A cost-utility analysis for countries with an intermediate gastric cancer risk	United European Gastroenterology Journal		10.1177/2050640617722902
Rayyan	COST-EFFECT	2006	Dan, Y.Y. et al	Endoscopic screening for gastric cancer.	Clinical gastroenterology and hepatology : the official clinical practice journal of the American Gastroenterological Association	1542-3565 (Print)	10.1016/j.cgh.2006.03.025
Rayyan	EFFECT	2014	Lu, Y.F. et al	Esophageal/gastric cancer screening in high-risk populations in Henan Province, China.	Asian Pacific journal of cancer prevention : APJCP	2476-762X (Electronic)	10.7314/apjcp.2014.15.3.1419
Rayyan	COST-EFFECT	2021	Xia, R. et al	Estimated Cost-effectiveness of Endoscopic Screening for Upper Gastrointestinal Tract Cancer in High-Risk Areas in China	JAMA Network Open		10.1001/jamanetworkopen.2021.21403
Rayyan	EFFECT	2022	Gong, Y. et al	Gastroscopic results for the asymptomatic, average-risk population in Northern China: a cross-sectional study of 60,519 adults.	Scandinavian journal of gastroenterology	1502-7708 (Electronic)	10.1080/00365521.2022.2035810
Rayyan	EFFECT	2021	Zhou, X. et al	Helicobacter pylori Infection and Serum Pepsinogen Level With the Risk of Gastric Precancerous Conditions: A Cross-sectional Study of High-risk Gastric Cancer Population in China.	Journal of clinical gastroenterology	1539-2031 (Electronic)	10.1097/MCG.0000000000001444
Rayyan	EFFECT	2024	Morais, R. et al	Higher frequency of gastric neoplasia in advanced chronic liver disease patients: Impact of screening endoscopy in an intermediate-high risk country.	Digestive and liver disease : official journal of the Italian Society of Gastroenterology and the Italian Association for the Study of the Liver	1878-3562 (Electronic)	10.1016/j.dld.2024.04.035
Rayyan	EFFECT	2020	Zeng, H. et al	Initial results from a multi-center population-based cluster randomized trial of esophageal and gastric cancer screening in China.	BMC gastroenterology	1471-230X (Electronic)	10.1186/s12876-020-01517-3
Rayyan	EFFECT	2021	Huang, Y. et al	Lessons learned from upper gastrointestinal endoscopy in asymptomatic Chinese.	Helicobacter	1523-5378 (Electronic)	10.1111/hel.12803
Rayyan	EFFECT	2015	Zheng, X. et al	Massive endoscopic screening for esophageal and gastric cancers in a high- risk area of China	PLoS ONE		10.1371/journal.pone.0145097
Rayyan	COST-EFFECT	2022	Wang, Z. et al	Nationwide gastric cancer prevention in China, 2021-2035: a decision analysis on effect, affordability and cost-effectiveness optimisation.	Gut	1468-3288 (Electronic)	10.1136/gutjnl-2021-325948
Rayyan	EFFECT	2002	Riecken, B. et al	No impact of repeated endoscopic screens on gastric cancer mortality in a prospectively followed Chinese population at high risk.	Preventive medicine	0091-7435 (Print)	10.1006/pmed.2001.0925
Rayyan	EFFECT	2021	Lau, J.W.L. et al	Opportunistic upper endoscopy during colonoscopy as a screening strategy for countries with intermediate gastric cancer risk.	Journal of gastroenterology and hepatology	1440-1746 (Electronic)	10.1111/jgh.15290
Rayyan	EFFECT	2022	Yu, Z. et al	Outcomes of upper gastrointestinal cancer screening in high-risk individuals: a population-based prospective study in Northeast China.	BMJ open	2044-6055 (Electronic)	10.1136/bmjopen-2020-046134
Rayyan	COST-EFFECT	2021	Hu, Y. et al	Performance evaluation of four prediction models for risk stratification in gastric cancer screening among a high-risk population in China.	Gastric cancer : official journal of the International Gastric Cancer Association and the Japanese Gastric Cancer Association	1436-3305 (Electronic)	10.1007/s10120-021-01204-6
Rayyan	COST-EFFECT	2024	Qin, S. et al	Personalizing age of gastric cancer screening based on comorbidity in China: Model estimates of benefits, affordability and cost-effectiveness optimization	Preventive Medicine		10.1016/j.ypmed.2024.107851
Rayyan	EFFECT	2024	Dorji, T. et al	Population-level cancer screening and cancer care in Bhutan, 2020-2023: a review.	The Lancet regional health. Southeast Asia	2772-3682 (Electronic)	10.1016/j.lansea.2024.100370
Rayyan	EFFECT	2004	Malekzadeh, R. et al	Prevalence of gastric precancerous lesions in Ardabil, a high incidence province for gastric adenocarcinoma in the northwest of Iran.	Journal of clinical pathology	0021-9746 (Print)	10.1136/jcp.57.1.37
Rayyan	EFFECT	2021	Meng, T. et al	Results of endoscopy in 35,525 patients with precancerous diseases of the gastrointestinal tract.	International journal of clinical and experimental pathology	1936-2625 (Electronic)
Rayyan	EFFECT	1999	Wong, B.C. et al	Seroprevalence of cytotoxin-associated gene A positive Helicobacter pylori strains in Changle, an area with very high prevalence of gastric cancer in south China.	Alimentary pharmacology & therapeutics	0269-2813 (Print)	10.1046/j.1365-2036.1999.00619.x
References	EFFECT	2006	Zhang, L. et al	Epidemic strength of cardia and distant stomach cancer in the high risk region of esophageal cancer and their implication to edoscopic screening	Chinese Journal of Cancer Research	1000-9604, 1993-0631	10.1007/s11670-006-0111-0
References	EFFECT	2019	He, Z. et al	Efficacy of endoscopic screening for esophageal cancer in China (ESECC): design and preliminary results of a population-based randomised controlled trial	Gut	0017-5749, 1468-3288	10.1136/gutjnl-2017-315520
