## Supplementary material 6 for "Effectiveness of Gastric Cancer Endoscopic Screening in Intermediate-Risk Countries – a Systematic Review and Meta-Analysis"

### Sheet: Folha1
ID	Study	Year	Country	Design	RoB	EGDsN	Adhherence	Males	Age	Age Range Min	Age Range Max	Screen Method	Sist. Biopsies	Positive HP	HP Freq	SE HP	PreCanc	Freq PreCanc	SE PreCanc	AG	IM	LGIN	Positive Cases	Freq Positive	SE Positive	HGIN	EGC	HGIN+EGC	Freq HGIN+EGC	SE HGIN+EGC	AdvGC	Freq AGC	SE AGC	Follow-up	Mort	Freq Mort	SE Mort	RR mort	5-y surv
44	Dorji T, 2024	2024	BHUTAN	Observational retrospective	NHLB: Low to Moderate Risk	53182	94.2%			40	75	Serol. + Quest. + EGD	No	32.4	.32	.00	175	.003	.00			111	255	.005	.00030
33	Morais R, 2024	2024	PORTUGAL	Cohort retrospective	NOS:4;1;3 (8/9): Low Risk	1364		45.6%	57.0			EGD	Yes	47.2	.47	.01	854	.626	.01	538	313	3	11	.008	.00242	0
15	Liu Y, 2024	2024	CHINA	Cohort retrospective	NOS: 4;1;2 (7/9):Low Risk	17862		51.2%	53.0			EGD	No				95	.005	.00			34	42	.002	.00036	34	8	42	1.00	.00
31	Gong Y, 2022	2022	CHINA	Cross-sectional	NHLB: Low risk	60519		64.9%	49.2	17	85	EGD	No	30.8	.31	.00	2031	.034	.00	605	538	888	515	.009	.00037	211	26	237	.46	.02	278	.540	.02
17	Li L, 2022	2022	CHINA	Cohort prospective	NOS: 4;1;2 (7/9):Low Risk	1019	12.7%	83.7%		40	89	Serol. + Quest. + EGD	Yes	48.8	.49	.02	146	.143	.01	52	69	25	24	.024	.00475	9	1	10	.42	.10	14	.583	.10	2.5
16	Li WQ, 2022	2022	CHINA	Cohort prospective	NOS: 4;2;3 (9/9): Low Risk	14670		47.7%	53.9	40	69	EGD	Yes				6473	.441	.00	2850	3103	520	221	.015	.00101	92	69	161	.73	.03	60	.271	.03	5.1	21.1%	.21	.027	33.0%	31.9%
40	Yu Z, 2022	2022	CHINA	Cohort prospective	NOS: 4;2;3 (9/9): Low Risk	1957	22.3%	42.4%		40	74	Quest. + EGD	No				145	.074	.01				3	.002	.00088									3
23	Ge X, 2021	2021	CHINA	Cross-sectional	NHLB: Low risk	8257		42.9%		40		EGD	No				3171	.384	.01	2605		566	55	.007	.00090	27	18	45	.82	.05	10	.182	.05
35	Huang Y, 2021	2021	CHINA	Observational prospective	NHLB: Low to moderate risk	1108	93.7%	39.5%	48.0	21	79	EGD	Yes	44.0	.44	.01	1043	.941	.01	738	300	5	5	.005	.00201
38	Lau JWL, 2021	2021	CHINA	Cohort Retrospective	NOS:3;1;2 (6/9): Moderate Risk	1414		52.5%	60.3	40	88	EGD + Colon	No	13.1	.13	.01	174	.123	.01	23	146		3	.002	.00122	0	2	2	.67	.27	1	.333	.27
42	Meng T, 2021	2021	CHINA	Cross sectional	NHLB: Moderate risk	35525		58.1%				Quest. + EGD + Colon	No				480	.014	.00	480			280	.008	.00047
24	Tong Y, 2021	2021	CHINA	Cross-Sectional	NHLB: Low to moderate risk	1922		55.4%	52.3	25	75	Serol. + Quest. + EGD	Yes	39.4	.39	.01	754	.392	.01	326	391	37	14	.007	.00194	0	6	6	.43	.13	8	.571	.13
32	Zhou X, 2021	2021	CHINA	Cross-Sectional	NHLB: Low risk	14929		49.7%	56.2	40	80	Serol. + Quest. + EGD	Yes	43.7	.44	.00	4477	.300	.00	3651		826	405	.027	.00133	0	150	150	.37	.02	255	.630	.02
26	Chen R, 2020	2020	CHINA	Cohort Retrospective	NOS:4;1;3 (8/9): Low Risk	113340	33.5%	49.4%		40	69	EGD	No									2836	788	.007	.00025	351								3 to 10	27.5%	.28	.016	43.0%
18	Ji L, 2020	2020	CHINA	Cross-Sectional	NHLB: Low risk	872	69.2%	40.4%	58.8	40	69	Serol. + Quest. + EGD	Yes	42.4	.42	.02	269	.308	.02			100	14	.016	.00426	0	11	11	.79	.11	3	.214	.11
21	Xiao HF, 2020	2020	CHINA	Cross-Sectional	NHLB: Low risk	10364	29.1%	41.8%	56.1	40	74	Quest. + EGD	No				364	.035	.00		16	304	8	.001	.00027	3	5	8	1.00	.00
34	Zeng H, 2020	2020	CHINA	cRCT	cROB2: Low	37922	43.8%	44.2%	53.8	40	69	Quest. + EGD	No				8499	.224	.00	5522	2977		284	.007	.00044	117	97	214	.75	.03	70	.246	.03	10
25	Chen Q, 2016	2016	CHINA	Case-control	NOS:4;1;3 (8/9): Low Risk	837			60.6	40	69	EGD	Yes																					1 to 9	33.5%	.34		28.0%
27	MacHaca Quea NR, 2016	2016	PERU	Cross-Sectional	NHLB: Low to moderate risk	573		32.3%	57.0	40	90	EGD	Yes	57.0	.57	.02	193	.337	.02	9	171	13	3	.005	.00301	2	1	3	1.00	.00	0	.000	.00
36	Zheng X, 2015	2015	CHINA	Cohort Retrospective	NOS: 3;1;3 (7/9): Low Risk	12453		42.8%	52.8	40	69	EGD	Yes				3236	.260	.00	10	3201	25	60	.005	.00062	13	47	60	1.00	.00	0	.000	.00	1 to 7	15.0%	.15	.046
29	Mansour-Ghanaei F, 2012	2012	IRAN	Cross-Sectional	NHLB: Low to moderate risk	1382	13.2%	49.2%	61.7	50	87	EGD	Yes	66.6	.67	.01	9	.007	.00		7	2	9	.007	.00216	2
28	Emura F, 2010	2010	COLOMBIA	Cross-Sectional	NHLB: Low risk	650	81.6%	40.0%	51.7	40	70	EGD	Yes	70.1	.70	.02	195	.300	.02	94	101	1	2	.003	.00217	2	0	2	1.00	.00	0	.000	.00	2
41	Malekzadeh R, 2004	2004	IRAN	Cross-Sectional	NHLB: Low risk	2304	91.5%	48.9%	53.3	40	92	Serol. + Quest. + EGD	Yes	89.2	.89	.01	1056	.458	.01	855	201	5	4	.002	.00087
37	Riecken B, 2002	2002	CHINA	Cohort Prospective	NOS:3;1;3 (7/9): Low Risk	4394			60.0	35	64	EGD	Yes	66.9	.67	.01	3332	.758	.01	1530	1122	680	58	.013	.00172	0	26	26	.45	.07	32	.552	.07	11.5	43.5%	.44	.065		36.4%
